# Causal associations between gut microbiota and cancers

**DOI:** 10.1101/2025.02.17.25322359

**Authors:** Zihan Yue, Junwei Yan, Linyuan Shen, Chunguang Zhao, Xiaopeng Yang, Yiying Yao, Dongmei Song, Chenyang Xu, Chenchen Bi, Zhongkui Xiong, Hongli Ma, Zheng Liu

**Affiliations:** Department of Nursing, School of Medicine, Shaoxing University, Shaoxing, Zhejiang, China; Department of Pharmacology, School of Medicine, Shaoxing University, Shaoxing, Zhejiang, China; Department of Blood Transfusion, Affiliated Hospital of Shaoxing University, Shaoxing, Zhejiang, China; Zhejiang Chint Electrics Co.,Ltd, Wenzhou, Zhejiang, China; Department of Radiotherapy, Shaoxing Sencond Hospital, Shaoxing, Zhejiang, China; Department of Nursing, Shaoxing People’s Hospital, Shaoxing, Zhejiang, China

**Keywords:** Gut microbiota, cancers, Mendelian randomization, meta-analysis, causal relationship

## Abstract

**Background:** Emerging evidence suggests that the gut microbiota is associated with various cancer-related outcomes. Recent studies using Mendelian randomization (MR) have indicated a causal relationship between gut microbiota and several types of cancer. However, these conclusions remain controversial. To clarify this relationship, we conducted a systematic review and meta-analysis of MR studies to investigate the potential causal links between gut microbiota and cancer.

**Method:** In this study, we searched PubMed, Embase, the Cochrane Library, and Web of Science up to May 2024 for eligible MR studies and performed meta-analyses.

**Results:** Our findings indicate that genetically determined gut microbiota is associated with 12 different types of neoplastic outcomes. We identified nine genera of gut microbiota that are generally associated with a reduced risk of developing cancer. However, we also found that the order Mollicutes RF9 (OR = 1.037, 95% CI 1.013-1.060) may be a potential risk factor for breast and lung cancer. Furthermore, we discovered that the families Alcaligenaceae (OR = 1.034, 95% CI 1.000-1.068), Enterobacteriaceae (OR = 1.077, 95% CI 1.020-1.135), and Lactobacillaceae (OR = 1.033, 95% CI 1.008-1.059) are negatively associated with the risk of breast cancer. On the other hand, the genetically predicted family Lactobacillaceae (OR = 0.892, 95% CI 0.848-0.937), along with other families and genera such as Veillonellaceae, Coprococcus, Dorea, Eubacterium, Lachnospiraceae, Ruminococcus, Ruminococcaceae, and FamilyXIII, were found to be correlated with a lower risk of lung cancer. Additionally, the family Peptostreptococcaceae, Veillonellaceae, Streptococcaceae, and certain genera including Eubacterium, Lachnospiraceae, and Ruminococcaceae, were identified as protective factors against glioblastoma. The evidence from published MR studies supports the notion that the gut microbiota plays a causal role in various neoplastic diseases.

**Conclusions:** In conclusion, there is a causal relationship between gut microbes and cancer, and it is related to microbial species and tumor type. Further research is necessary to understand the underlying mechanisms and to explore the potential for using gut microbiota in prediction, prevention, and therapeutic strategies for these diseases. Studying changes in the microbiome in cancer has significant implications for developing noninvasive diagnostic tools and innovative interventions that could alter the progression of these diseases.
