## Supplementary material for "Causal associations between gut microbiota and cancers": Quality assessment

### Sheet: Sheet1
	Title and Abstract	Objectives	Study Design and Data Sources	MR Assumption 1	MR Assumption 2	MR Assumption 3	Analytical Methods	Sensitivity and Additional Analyses	Participant Summary Statistics	Main MR Results	Addresses Limitations	Interprets MR Results	Power Calculations	Discusses Generalizability of Results
Long, et al., (2023)
Xiang, et al., (2023)
Lou,et al., (2024)
Ma ,et al., (2022)
Yin ,et al., (2023)
Xie,et al., (2023)
Zhu,et al., (2023)
Li,et al., (2023)
Wang,et al., (2024)
Gao,et al., (2023)
Zhang,et al., (2023)
Chen,et al., (2023)
Xie,et al., (2023)
Li,et al., (2023)
Jiang ,et al., (2023)
Zhang,et al., (2023)
Su ,et al., (2023)
Hou,et al., (2024)
Liu ,et al., (2024)
Charlie Hatcher,et al., (2023)
Zeng,et al., (2023)
Hong,et al., (2023)
Wei,et al., (2023)
Jiang,et al., (2023)
Wang,et al., (2023)
Li,et al., (2023)															1
Ni,et al., (2022)
Quan,et al., (2022)
Wang,et al., (2023)
Zhou,et al., (2024)
Ma,et al., (2024)
Li.et al., (2024)
Li,et al., (2024)
Zhang,et al., (2024)
Yang,et al., (2024)
Zhou,et al., (2024)
Ding,et al., (2024)
Li,et al., (2024)
Kong,et al., (2024)
Zhu,et al., (2024)
Yang,et al., (2024)
Sun,et al., (2024)
Wang,et al., (2024)
Ma,et al., (2024)
Chang,et al., (2024)
Bao,et al., (2024)
Hu,et al., (2024)
Chen,et al., (2024)
Chen,et al., (2024)
Chen,et al., (2024)
Zhang,et al., (2024)
Cui,et al., (2024)
Liang,et al., (2024)
Li,et al., (2024)
Jiang,et al., (2024)
Zhang,et al., (2024)
Feng,et al., (2024)
Chu,et al., (2024)
